# Windows of Susceptibility to Air Pollution During and Surrounding Pregnancy in Relation to Longitudinal Maternal Measures of Adiposity and Lipid Profiles

**DOI:** 10.1101/2024.11.23.24317830

**Authors:** Sandra India Aldana, Danielle Demateis, Damaskini Valvi, Allan C. Just, Iván Gutiérrez-Avila, Guadalupe Estrada-Gutierrez, Martha María Téllez Rojo, Robert O. Wright, Andrea A. Baccarelli, Haotian Wu, Kayleigh P. Keller, Ander Wilson, Elena Colicino

**Author notes:** Corresponding author: Sandra India Aldana, MPH, MPhil, PhD Postdoctoral Fellow Department of Environmental Medicine and Climate Science Icahn School of Medicine at Mount Sinai 17 E 102 St, Floor 3 New York, NY 10029.

## Abstract

Pregnancy is a critical window for long-term metabolic programming of fetal effects stemming from airborne particulate matter ≤2.5μm (PM_2.5_) exposure. Yet, little is known about long-term metabolic effects of PM_2.5_ exposure during and surrounding pregnancy in mothers. We assessed potential critical windows of PM_2.5_ exposure during and surrounding pregnancy with maternal adiposity and lipid measures later in life. We included 517 pregnant women from the PROGRESS cohort with adiposity [body mass index (BMI), waist circumference (WC), % body fat] and lipids [total cholesterol, high-density-lipoprotein (HDL), low-density-lipoprotein (LDL)] measured repeatedly at 4, 6 and 8 years post-delivery. Monthly average PM_2.5_ exposure was estimated at each participant’s address using a validated spatiotemporal model. We employed distributed lag interaction models (DLIMs) adjusting for socio-demographics and clinical covariates. We found that a 1 μg/m^3^ increase in PM_2.5_ exposure throughout mid-/late-pregnancy was associated with higher WC at 6-years post-delivery, peaking at 6 months of gestation: 0.04 cm (95%CI: 0.01, 0.06). We also identified critical windows of PM_2.5_ exposure during and surrounding pregnancy associated with higher LDL and lower HDL both measured at 4 years post-delivery with peaks at pre-conception for LDL [0.17 mg/dL (95%CI: 0.00, 0.34)] and at the 11^th^ month after conception for HDL [-0.07 mg/dL (95%CI: -0.11, -0.02)]. Stratified analyses by fetal sex indicated stronger associations with adiposity measures in mothers carrying a male, whereas stronger associations were observed with lipids in mothers carrying a female fetus. Stratified analyses also indicated potential stronger deleterious lagged effects in women with folic acid intake lower than 600mcg/day during pregnancy.
