## Supplemental Material 2 for "Windows of Susceptibility to Air Pollution During and Surrounding Pregnancy in Relation to Longitudinal Maternal Measures of Adiposity and Lipid Profiles"

### Sheet: Table S1. DLIM BMI Results 
Estimate	LB	UB	Month	Stage
-0.00246518	-0.0204564	0.015526	-2	48
-0.00136212	-0.0160776	0.0133534	-1	48
-0.000347345	-0.0132246	0.0125299	0	48
0.000523829	-0.0115062	0.0125539	1	48
0.00121225	-0.0104238	0.0128484	2	48
0.00169503	-0.00967039	0.0130605	3	48
0.00197709	-0.00912846	0.0130826	4	48
0.00212099	-0.00870354	0.0129455	5	48
0.0022302	-0.0082944	0.0127548	6	48
0.00229396	-0.00795056	0.0125385	7	48
0.0021354	-0.00786753	0.0121383	8	48
0.00151316	-0.00828258	0.0113089	9	48
0.000359769	-0.00929754	0.0100171	10	48
-0.00116984	-0.0107912	0.00845156	11	48
-0.00282363	-0.0124878	0.0068406	12	48
-0.00437829	-0.0141289	0.00537228	13	48
-0.00562962	-0.0155128	0.00425355	14	48
-0.0063654	-0.0164142	0.00368336	15	48
-0.00636361	-0.0165769	0.00384968	16	48
-0.00542236	-0.0158115	0.00496678	17	48
-0.00336305	-0.0140191	0.00729304	18	48
-0.00011997	-0.0113323	0.0110923	19	48
0.00413559	-0.00832365	0.0165948	20	48
0.00902048	-0.00586873	0.0239097	21	48
0.0141689	-0.0046097	0.0329476	22	48
-0.0136474	-0.0286884	0.00139353	-2	72
-0.011038	-0.0235157	0.0014398	-1	72
-0.00852068	-0.0193778	0.00233649	0	72
-0.00617049	-0.0161286	0.00378759	1	72
-0.00405843	-0.0135381	0.00542122	2	72
-0.00224042	-0.0114406	0.00695979	3	72
-0.000745799	-0.00975762	0.00826602	4	72
0.000439228	-0.00841729	0.00929575	5	72
0.00136292	-0.00733865	0.0100645	6	72
0.00202426	-0.00651938	0.0105679	7	72
0.00234532	-0.00603581	0.0107264	8	72
0.00222111	-0.00599612	0.0104383	9	72
0.00163812	-0.0064532	0.00972944	10	72
0.000700763	-0.00734294	0.00874446	11	72
-0.000429986	-0.00849962	0.00763965	12	72
-0.00160112	-0.0097409	0.00653865	13	72
-0.00267772	-0.0109142	0.0055588	14	72
-0.00353408	-0.0118749	0.00480676	15	72
-0.00404944	-0.0124933	0.00439443	16	72
-0.00410939	-0.0127026	0.00448387	17	72
-0.00360475	-0.0125071	0.00529756	18	72
-0.00248293	-0.0120413	0.00707542	19	72
-0.00081953	-0.0116431	0.0100041	20	72
0.00119264	-0.011748	0.0141332	21	72
0.00336009	-0.0126481	0.0193683	22	72
-0.0248296	-0.0395182	-0.0101411	-2	96
-0.0207137	-0.0330735	-0.00835383	-1	96
-0.0166937	-0.0274734	-0.00591409	0	96
-0.0128644	-0.0226814	-0.00304738	1	96
-0.00932861	-0.0185959	-6.13039e-05	2	96
-0.00617542	-0.0151299	0.00277909	3	96
-0.00346834	-0.0122384	0.00530172	4	96
-0.00124222	-0.00988463	0.00740018	5	96
0.000495993	-0.00802819	0.00902018	6	96
0.00175494	-0.00664162	0.0101515	7	96
0.00255559	-0.00569589	0.0108071	8	96
0.00292935	-0.00516431	0.011023	9	96
0.00291671	-0.00504193	0.0108754	10	96
0.00257156	-0.00531159	0.0104547	11	96
0.00196386	-0.00590593	0.00983365	12	96
0.00117632	-0.00672189	0.00907452	13	96
0.000274513	-0.00767575	0.00822477	14	96
-0.000702432	-0.00871143	0.00730657	15	96
-0.00173507	-0.0098127	0.00634256	16	96
-0.00279624	-0.0110164	0.00542387	17	96
-0.00384617	-0.0124113	0.004719	18	96
-0.00484546	-0.0141394	0.00444846	19	96
-0.00577418	-0.0163832	0.00483482	20	96
-0.00663481	-0.0192897	0.00602006	21	96
-0.00744855	-0.0229074	0.00801031	22	96

### Sheet: Table S2. DLIM WC Results
Estimate	LB	UB	Month	Stage
0.00203826	-0.0624996	0.0665761	-2	48
0.000959267	-0.0540235	0.055942	-1	48
0.00021438	-0.0485417	0.0489704	0	48
-3.91586e-05	-0.0450689	0.0449906	1	48
0.000389576	-0.0423322	0.0431114	2	48
0.0017696	-0.0392665	0.0428057	3	48
0.00432275	-0.0353024	0.0439479	4	48
0.00807713	-0.0302977	0.046452	5	48
0.0127638	-0.024533	0.0500605	6	48
0.017819	-0.0186765	0.0543144	7	48
0.0225143	-0.0134687	0.0584974	8	48
0.0260791	-0.00958114	0.0617394	9	48
0.0278633	-0.00764442	0.063371	10	48
0.027469	-0.00807072	0.0630087	11	48
0.024775	-0.01092	0.06047	12	48
0.0199627	-0.0159669	0.0558924	13	48
0.0135675	-0.0227402	0.0498752	14	48
0.00637718	-0.030455	0.0432094	15	48
-0.000692668	-0.0381571	0.0367717	16	48
-0.00681215	-0.0451343	0.03151	17	48
-0.0113724	-0.051065	0.0283202	18	48
-0.0140373	-0.0561202	0.0280455	19	48
-0.0147986	-0.0611492	0.031552	20	48
-0.0140505	-0.067521	0.03942	21	48
-0.012384	-0.0764103	0.0516424	22	48
0.0190237	-0.0287685	0.0668159	-2	72
0.0222599	-0.0182848	0.0628046	-1	72
0.0251835	-0.0106994	0.0610665	0	72
0.0277293	-0.00543079	0.0608893	1	72
0.0299659	-0.00163963	0.0615715	2	72
0.0320131	0.00134963	0.0626766	3	72
0.0337525	0.00369528	0.0638096	4	72
0.034866	0.00527965	0.0644524	5	72
0.0349286	0.00579544	0.0640617	6	72
0.0335613	0.00482372	0.0622989	7	72
0.0305057	0.002095	0.0589165	8	72
0.025735	-0.00236396	0.0538339	9	72
0.0196275	-0.00822188	0.0474768	10	72
0.0128619	-0.0148563	0.0405801	11	72
0.00614913	-0.0214909	0.0337892	12	72
1.80615e-05	-0.0275537	0.0275898	13	72
-0.00503958	-0.0326349	0.0225557	14	72
-0.00849737	-0.036237	0.0192422	15	72
-0.00989937	-0.0378971	0.0180984	16	72
-0.00921127	-0.0377511	0.0193286	17	72
-0.00674965	-0.0364027	0.0229034	18	72
-0.00304113	-0.0347418	0.0286596	19	72
0.00135492	-0.0338925	0.0366024	20	72
0.0060444	-0.0348963	0.0469851	21	72
0.0108396	-0.0383777	0.060057	22	72
0.00941105	-0.0426884	0.0615105	-2	96
0.0100119	-0.0347983	0.054822	-1	96
0.010727	-0.02909	0.0505441	0	96
0.0114297	-0.0251419	0.0480013	1	96
0.0119288	-0.0225342	0.0463919	2	96
0.0120753	-0.020978	0.0451286	3	96
0.0119558	-0.020158	0.0440696	4	96
0.0118092	-0.0196485	0.043267	5	96
0.011901	-0.0190561	0.0428581	6	96
0.0123413	-0.018272	0.0429546	7	96
0.0131052	-0.0172781	0.0434884	8	96
0.0140636	-0.0160965	0.0442237	9	96
0.0150241	-0.0149264	0.0449747	10	96
0.0157932	-0.0140099	0.0455962	11	96
0.0162382	-0.0134438	0.0459202	12	96
0.0163263	-0.0132505	0.0459032	13	96
0.0160521	-0.0135278	0.0456321	14	96
0.0154579	-0.0142681	0.0451838	15	96
0.0146765	-0.01535	0.0447031	16	96
0.0139918	-0.0166854	0.044669	17	96
0.0136292	-0.0183552	0.0456136	18	96
0.0136454	-0.0206638	0.0479546	19	96
0.0138741	-0.0242795	0.0520277	20	96
0.0141249	-0.0299143	0.0581642	21	96
0.014291	-0.0380207	0.0666027	22	96

### Sheet: Table S3. DLIM Body Fat Results
Estimate	LB	UB	Month	Stage
0.00341832	-0.0253378	0.0321745	-2	48
0.00370358	-0.0211512	0.0285583	-1	48
0.00388639	-0.0181238	0.0258966	0	48
0.0038864	-0.0162004	0.0239732	1	48
0.00364674	-0.0152013	0.0224947	2	48
0.00317206	-0.014882	0.0212261	3	48
0.00254819	-0.0149788	0.0200752	4	48
0.00190447	-0.0152403	0.0190493	5	48
0.00136994	-0.01547	0.0182099	6	48
0.00101226	-0.0155837	0.0176082	7	48
0.000814687	-0.0155889	0.0172183	8	48
0.000690081	-0.0155571	0.0169373	9	48
0.000527856	-0.0156003	0.016656	10	48
0.000256754	-0.0157951	0.0163086	11	48
-0.000146696	-0.0161575	0.0158641	12	48
-0.000660415	-0.0166672	0.0153463	13	48
-0.0012219	-0.0172879	0.0148442	14	48
-0.0017211	-0.0179362	0.014494	15	48
-0.00200911	-0.0185005	0.0144823	16	48
-0.00193599	-0.0189247	0.0150528	17	48
-0.0013864	-0.0192432	0.0164704	18	48
-0.000308543	-0.0195988	0.0189817	19	48
0.00125416	-0.0202616	0.0227699	20	48
0.00315922	-0.0215637	0.0278821	21	48
0.00524193	-0.0237438	0.0342277	22	48
-0.00700992	-0.0308452	0.0168254	-2	72
-0.00539411	-0.026212	0.0154237	-1	72
-0.00386499	-0.0223574	0.0146274	0	72
-0.00249325	-0.019296	0.0143095	1	72
-0.00133749	-0.0169728	0.0142978	2	72
-0.000417231	-0.0152778	0.0144433	3	72
0.000297136	-0.0140668	0.0146611	4	72
0.000860365	-0.0131877	0.0149084	5	72
0.00132817	-0.0125126	0.0151689	6	72
0.00173224	-0.0119699	0.0154343	7	72
0.00206827	-0.0115355	0.015672	8	72
0.00229875	-0.0112243	0.0158218	9	72
0.00236948	-0.0110859	0.0158249	10	72
0.00224686	-0.0111575	0.0156512	11	72
0.00192738	-0.0114427	0.0152974	12	72
0.00143929	-0.0119217	0.0148003	13	72
0.000832062	-0.0125737	0.0142378	14	72
0.000176527	-0.0133659	0.013719	15	72
-0.000439384	-0.0142656	0.0133869	16	72
-0.000926058	-0.0152768	0.0134247	17	72
-0.00121076	-0.0164455	0.014024	18	72
-0.00125218	-0.0178527	0.0153483	19	72
-0.00105699	-0.019618	0.0175041	20	72
-0.000687535	-0.0218798	0.0205047	21	72
-0.00022441	-0.0247334	0.0242846	22	72
-0.0174377	-0.0408197	0.00594425	-2	96
-0.0144897	-0.0351272	0.00614789	-1	96
-0.0116129	-0.0300477	0.00682201	0	96
-0.00886911	-0.0256215	0.00788326	1	96
-0.00631842	-0.0218473	0.00921044	2	96
-0.00400373	-0.0186873	0.0106799	3	96
-0.00195237	-0.0160843	0.0121796	4	96
-0.000184261	-0.0139719	0.0136034	5	96
0.00128475	-0.0122906	0.0148601	6	96
0.00245061	-0.0109923	0.0158935	7	96
0.00332008	-0.0100309	0.0166711	8	96
0.00390405	-0.00936681	0.0171749	9	96
0.00420647	-0.00898663	0.0173996	10	96
0.00423297	-0.00888637	0.0173523	11	96
0.00399993	-0.00905277	0.0170526	12	96
0.0035398	-0.0094674	0.016547	13	96
0.00288791	-0.010129	0.0159048	14	96
0.00207584	-0.0110539	0.0152056	15	96
0.00113122	-0.0122809	0.0145434	16	96
8.41844e-05	-0.0138764	0.0140448	17	96
-0.00103413	-0.0159153	0.013847	18	96
-0.00219301	-0.0184579	0.0140719	19	96
-0.00336471	-0.0215419	0.0148125	20	96
-0.00453197	-0.0251787	0.0161148	21	96
-0.00569013	-0.0293502	0.0179699	22	96

### Sheet: Table S4. DLIM Tot Chol Res
Estimate	LB	UB	Month	Stage
0.145864	-0.0272445	0.318972	-2	48
0.13754	-0.0265549	0.301635	-1	48
0.129195	-0.0264054	0.284795	0	48
0.120816	-0.0268305	0.268463	1	48
0.112403	-0.0278617	0.252667	2	48
0.103964	-0.0295267	0.237454	3	48
0.0955127	-0.0318572	0.222883	4	48
0.0870608	-0.0348911	0.209013	5	48
0.0786147	-0.0386747	0.195904	6	48
0.0701783	-0.0432609	0.183617	7	48
0.0617574	-0.0486981	0.172213	8	48
0.0533598	-0.0550257	0.161745	9	48
0.0449931	-0.0622752	0.152261	10	48
0.0366615	-0.0704666	0.14379	11	48
0.0283669	-0.0796022	0.136336	12	48
0.0201113	-0.0896665	0.129889	13	48
0.0118997	-0.100629	0.124428	14	48
0.00373685	-0.112446	0.11992	15	48
-0.00437686	-0.125072	0.116318	16	48
-0.0124492	-0.138466	0.113567	17	48
-0.0204936	-0.152592	0.111605	18	48
-0.0285245	-0.167416	0.110367	19	48
-0.036552	-0.182902	0.109798	20	48
-0.0445798	-0.199014	0.109854	21	48
-0.0526077	-0.215717	0.110502	22	48
0.0278859	-0.100435	0.156207	-2	72
0.0258359	-0.0953253	0.146997	-1	72
0.0238149	-0.090654	0.138284	0	72
0.0218282	-0.0864193	0.130076	1	72
0.0198765	-0.0826297	0.122383	2	72
0.0179572	-0.0793054	0.11522	3	72
0.0160677	-0.0764755	0.108611	4	72
0.0142075	-0.0741725	0.102587	5	72
0.0123786	-0.0724314	0.0971886	6	72
0.010586	-0.0712909	0.0924629	7	72
0.00883637	-0.0707873	0.08846	8	72
0.00713713	-0.0709503	0.0852246	9	72
0.00549476	-0.0718057	0.0827953	10	72
0.00391168	-0.0733721	0.0811955	11	72
0.00238261	-0.0756584	0.0804236	12	72
0.000891327	-0.0786703	0.080453	13	72
-0.00058773	-0.0824137	0.0812383	14	72
-0.00208106	-0.0868844	0.0827223	15	72
-0.00360914	-0.0920663	0.0848481	16	72
-0.00517913	-0.0979323	0.0875741	17	72
-0.00678867	-0.104447	0.0908694	18	72
-0.00842955	-0.11157	0.0947106	19	72
-0.0100909	-0.119265	0.0990834	20	72
-0.0117609	-0.127503	0.103982	21	72
-0.0134302	-0.136262	0.109401	22	72
0.0196139	-0.118262	0.157489	-2	96
0.0184522	-0.111581	0.148486	-1	96
0.0172951	-0.105343	0.139933	0	96
0.0161444	-0.0995547	0.131843	1	96
0.0150019	-0.0942313	0.124235	2	96
0.013868	-0.0894006	0.117137	3	96
0.012743	-0.0851022	0.110588	4	96
0.0116275	-0.0813821	0.104637	5	96
0.0105244	-0.0782924	0.0993411	6	96
0.00943676	-0.0758921	0.0947656	7	96
0.00836781	-0.0742401	0.0909757	8	96
0.00732006	-0.0733893	0.0880294	9	96
0.0062956	-0.0733843	0.0859755	10	96
0.00529744	-0.0742521	0.0848469	11	96
0.00432929	-0.0759947	0.0846533	12	96
0.00339466	-0.078593	0.0853823	13	96
0.00249443	-0.0820137	0.0870026	14	96
0.00162757	-0.0862094	0.0894646	15	96
0.000791956	-0.0911251	0.092709	16	96
-1.45594e-05	-0.0967074	0.0966783	17	96
-0.000793294	-0.102905	0.101318	18	96
-0.00154545	-0.109671	0.10658	19	96
-0.00227356	-0.11697	0.112423	20	96
-0.00298303	-0.12478	0.118813	21	96
-0.00368066	-0.133088	0.125726	22	96

### Sheet: Table S5. DLIM HDL Results
Estimate	LB	UB	Month	Stage
-0.00330844	-0.0829854	0.0763685	-2	48
-0.00974831	-0.0811909	0.0616943	-1	48
-0.0162523	-0.081015	0.0485105	0	48
-0.0228288	-0.0823415	0.0366838	1	48
-0.029452	-0.0849355	0.0260315	2	48
-0.0360278	-0.088473	0.0164173	3	48
-0.0423865	-0.0925794	0.00780636	4	48
-0.048332	-0.0968682	0.000204111	5	48
-0.0536838	-0.101002	-0.00636541	6	48
-0.0582934	-0.104735	-0.0118519	7	48
-0.0619961	-0.107819	-0.0161728	8	48
-0.0646198	-0.110007	-0.019233	9	48
-0.0660451	-0.111146	-0.0209446	10	48
-0.0662509	-0.111203	-0.0212986	11	48
-0.065332	-0.110252	-0.020412	12	48
-0.0635073	-0.108513	-0.0185012	13	48
-0.0610849	-0.106364	-0.0158059	14	48
-0.0583831	-0.104221	-0.0125454	15	48
-0.0556887	-0.102511	-0.00886603	16	48
-0.0532439	-0.1017	-0.00478773	17	48
-0.051259	-0.102257	-0.000261104	18	48
-0.0498693	-0.104572	0.0048334	19	48
-0.0490678	-0.108883	0.0107474	20	48
-0.0487046	-0.115225	0.0178159	21	48
-0.0485897	-0.123483	0.0263038	22	48
-0.00960078	-0.0633326	0.044131	-2	72
-0.00616891	-0.053707	0.0413692	-1	72
-0.00259019	-0.0454264	0.040246	0	72
0.00103014	-0.0383785	0.0404388	1	72
0.00451663	-0.0324642	0.0414975	2	72
0.00768939	-0.0276036	0.0429824	3	72
0.0104004	-0.0237396	0.0445404	4	72
0.0125354	-0.0208051	0.0458759	5	72
0.0140227	-0.0187359	0.0467812	6	72
0.014868	-0.0174669	0.0472029	7	72
0.0151577	-0.0168631	0.0471785	8	72
0.0150442	-0.0167151	0.0468036	9	72
0.0147106	-0.016828	0.0462491	10	72
0.0142868	-0.0170781	0.0456518	11	72
0.0138216	-0.0174038	0.0450471	12	72
0.0132754	-0.0178581	0.0444088	13	72
0.0125724	-0.0185897	0.0437345	14	72
0.0116408	-0.0197491	0.0430307	15	72
0.0104361	-0.0214781	0.0423502	16	72
0.00895646	-0.0239592	0.0418721	17	72
0.00719131	-0.0274233	0.0418059	18	72
0.00511504	-0.0321151	0.0423451	19	72
0.00270918	-0.038291	0.0437094	20	72
4.50812e-05	-0.0461016	0.0461918	21	72
-0.00275718	-0.0555778	0.0500634	22	72
0.0241973	-0.0371202	0.0855148	-2	96
0.0242502	-0.0304862	0.0789865	-1	96
0.0243429	-0.0251161	0.0738019	0	96
0.0244865	-0.0208279	0.0698009	1	96
0.0246838	-0.017433	0.0668006	2	96
0.0249256	-0.0147769	0.0646281	3	96
0.0252081	-0.0127282	0.0631443	4	96
0.0255526	-0.0111189	0.0622241	5	96
0.0260062	-0.0097649	0.0617773	6	96
0.0265887	-0.00855747	0.0617349	7	96
0.0272548	-0.00745565	0.0619653	8	96
0.0278958	-0.00647892	0.0622706	9	96
0.0283735	-0.005731	0.062478	10	96
0.0285724	-0.00532701	0.0624718	11	96
0.0284147	-0.00534189	0.0621714	12	96
0.0278666	-0.00584227	0.0615754	13	96
0.0269369	-0.00691232	0.0607862	14	96
0.0256796	-0.00859726	0.0599564	15	96
0.0241966	-0.0109075	0.0593006	16	96
0.0226438	-0.0138654	0.0591529	17	96
0.0212109	-0.0174725	0.0598942	18	96
0.0200696	-0.0217231	0.0618623	19	96
0.019304	-0.0267013	0.0653093	20	96
0.0188774	-0.0326028	0.0703576	21	96
0.0186859	-0.0396559	0.0770277	22	96

### Sheet: Table S6. DLIM LDL Results
Estimate	LB	UB	Month	Stage
0.170604	0.00243845	0.33877	-2	48
0.168903	0.01133	0.326475	-1	48
0.167126	0.0191026	0.315149	0	48
0.165234	0.0257446	0.304723	1	48
0.16321	0.0312767	0.295143	2	48
0.161074	0.0357543	0.286394	3	48
0.158846	0.0392305	0.278461	4	48
0.156525	0.0417482	0.271302	5	48
0.154089	0.0433285	0.264849	6	48
0.151508	0.043977	0.259039	7	48
0.148767	0.0437102	0.253825	8	48
0.145868	0.0425574	0.249179	9	48
0.142819	0.0405369	0.245102	10	48
0.139632	0.0376553	0.241608	11	48
0.136325	0.0339268	0.238722	12	48
0.132939	0.0293732	0.236505	13	48
0.129546	0.0240185	0.235074	14	48
0.126214	0.0178746	0.234554	15	48
0.12299	0.0109228	0.235057	16	48
0.119875	0.00309007	0.236659	17	48
0.116844	-0.00571287	0.239402	18	48
0.113866	-0.015563	0.243295	19	48
0.110918	-0.026516	0.248352	20	48
0.10799	-0.0386057	0.254585	21	48
0.105078	-0.0518441	0.262001	22	48
0.039467	-0.0785591	0.157493	-2	72
0.0373245	-0.0724009	0.14705	-1	72
0.0352399	-0.0672113	0.137691	0	72
0.0332266	-0.0628952	0.129348	1	72
0.0312952	-0.059356	0.121946	2	72
0.0294615	-0.0565015	0.115425	3	72
0.0277552	-0.0542382	0.109748	4	72
0.026221	-0.0524551	0.104897	5	72
0.0249168	-0.0510344	0.100868	6	72
0.0239021	-0.0498779	0.0976821	7	72
0.0232292	-0.0488995	0.0953579	8	72
0.0229404	-0.0480258	0.0939066	9	72
0.0230685	-0.0472166	0.0933537	10	72
0.0236295	-0.0464644	0.0937233	11	72
0.024606	-0.0457959	0.0950078	12	72
0.0259324	-0.0453029	0.0971678	13	72
0.0275034	-0.0451436	0.10015	14	72
0.0292104	-0.0454842	0.103905	15	72
0.0309707	-0.0464701	0.108411	16	72
0.0327551	-0.0482119	0.113722	17	72
0.0345638	-0.0507889	0.119916	18	72
0.0364061	-0.0542573	0.127069	19	72
0.0382852	-0.0586802	0.135251	20	72
0.0402028	-0.0641234	0.144529	21	72
0.0421564	-0.0706467	0.15496	22	72
0.0137577	-0.117577	0.145092	-2	96
0.0125175	-0.109675	0.13471	-1	96
0.011281	-0.102699	0.125261	0	96
0.0100485	-0.096584	0.116681	1	96
0.00881976	-0.0912725	0.108912	2	96
0.00759285	-0.0867253	0.101911	3	96
0.00637073	-0.0829139	0.0956553	4	96
0.00516452	-0.0798002	0.0901292	5	96
0.00399525	-0.0773395	0.08533	6	96
0.00289166	-0.0754952	0.0812785	7	96
0.00188736	-0.0742247	0.0779994	8	96
0.00101681	-0.0734812	0.0755148	9	96
0.000309296	-0.0732403	0.0738589	10	96
-0.000208318	-0.0734895	0.0730728	11	96
-0.000513862	-0.0742166	0.0731889	12	96
-0.000594875	-0.0754284	0.0742387	13	96
-0.00045779	-0.0771674	0.0762518	14	96
-0.000122236	-0.0794837	0.0792392	15	96
0.000384368	-0.0824312	0.0832	16	96
0.00103318	-0.086078	0.0881443	17	96
0.00179798	-0.0904861	0.0940821	18	96
0.0026555	-0.0957056	0.101017	19	96
0.00358418	-0.101793	0.108961	20	96
0.00456058	-0.108816	0.117937	21	96
0.00556245	-0.116846	0.127971	22	96
